# Biomonitoring of perfluoroalkyl and polyfluoroalkyl substances (PFAS) from the Survey of the Health of Wisconsin (SHOW) 2014-2016 and comparison with the National Health and Nutrition Examination Survey (NHANES)

**DOI:** 10.1101/2023.02.14.23285850

**Authors:** Amy Schultz, Noel Stanton, Rachel Pomazal, Meshel Lange, Roy Irving, Jonathan Meiman, Brandon Shelton, Kristen CM Malecki

## Abstract

**Background:** Per- and polyfluoroalkyl substances (PFAS) are a growing class of manufactured chemical compounds found in a variety of consumer products. PFAS have become ubiquitous in the environment and were found in many humans sampled in the United States (U.S.). Yet, significant gaps in understanding statewide level exposures to PFAS remain.

**Objective:** The goals of this study are to establish a baseline of exposure at the state level by measuring PFAS serum levels among a representative sample of Wisconsin residents and compare to United States National Health and Nutrition Examination Survey (NHANES).

**Methods:** The study sample included 605 adults (18+ years of age) selected from the 2014-2016 sample of the Survey of the Health of Wisconsin (SHOW). Thirty-eight PFAS serum concentrations were measured using high-pressure liquid chromatography coupled with tandem mass spectrometric detection (HPLC-MS/MS) and geometric means presented. Weighted geometric mean serum values of eight PFAS analytes from SHOW were compared to U.S. national levels from the NHANES 2015-2016 sample (PFOS, PFOA, PFNA, PFHxS, PFHpS, PFDA, PFUnDA), and the 2017-2018 sample for Me-PFOSA, PFHPS using the Wilcoxon rank-sum test.

**Results:** Over 96% of SHOW participants had positive results for PFOS, PFHxS, PFHpS, PFDA, PFNA, and PFOA. In general, SHOW participants had lower serum levels across all PFAS when compared to NHANES. Serum levels increased with age and were higher among males and whites. These trends were seen in NHANES, except non-whites had higher PFAS levels at higher percentiles.

**Significance:** Wisconsin residents may have a lower overall body burden of some PFAS compounds compared to those seen by a nationally representative sample. Additional testing and characterization may be needed in Wisconsin, particularly among non-whites and low socioeconomic status, for which the SHOW sample had less representation compared to NHANES.

**Impact Statement:** The present study conducts biomonitoring of 38 PFAS in the state of Wisconsin and suggests that while most residents of Wisconsin have detectable levels of PFAS in their blood serum, they may have a lower body burden of some PFAS compared to a nationally representative sample. Older adults, males, and whites may have a higher body burden of PFAS relative to other groups both in Wisconsin and the wider United States.
