## Supplementary material for "Biomonitoring of perfluoroalkyl and polyfluoroalkyl substances (PFAS) from the Survey of the Health of Wisconsin (SHOW) 2014-2016 and comparison with the National Health and Nutrition Examination Survey (NHANES)": (see Supp. Tables 1-5)

### Sheet: Sheet1
Supplementary Table 1. Geometric means and percentiles of serum PFDA by demographic characteristcs- comparing 18+ in SHOW 2014-2016 with U.S. NHANES 2015-2016
PFDA		n	Geometric mean (95% CI)	50th (95% CI)	75th (95% CI)	90th (95% CI)	95th (95% CI)
	Age
SHOW	18-39	162	0.11 (0.10- 0.13)	0.10 (0.10- 0.10)	0.20 (0.10- 0.20)	0.20 (0.20- 0.30)	0.30 (0.20-0.40)
NHANES	18-39	674	0.13 (0.12- 0.14)	0.10 (0.10- 0.20)	0.20(0.10- 0.20)	0.30 (0.20- 0.30)	0.40 (0.40- 0.60)
SHOW	40-59	208	0.14 (0.13- 0.16)	0.10 (0.10- 0.20)	0.20 (0.20- 0.20)	0.30 (0.30- 0.40)	0.40 (0.30- 0.70)
NHANES	40-59	581	0.15 (0.14- 0.17)	0.10 (0.10- 0.20)	0.20 (0.10- 0.20)	0.40 (0.30- 0.60)	0.70 (0.50- 0.90)
SHOW	60+	233	0.19 (0.17- 0.21)	0.20 (0.10- 0.20)	0.30 (0.20- 0.30)	0.50 (0.40- 0.60)	0.60 (0.50- 0.80)
NHANES	60+	574	0.21 (0.19- 0.23)	0.20 (0.10- 0.20)	0.30 (0.20- 0.30)	0.60 (0.40- 0.70)	1.10 (0.70- 1.60)
	Sex
SHOW	Male	257	0.14 (0.13- 0.15)	0.10 (0.10- 0.20)	0.20 (0.20- 0.30)	0.30 (0.30- 0.40)	0.50 (0.40- 0.60)
NHANES	Male	865	0.16 (0.15-0.17)	0.10 (0.10-0.20)	0.20 (0.20-0.30)	0.40 (0.30-0.40)	0.60 (0.50-0.70)
SHOW	Female	346	0.14 (0.13- 0.15)	0.10 (0.10- 0.20)	0.20 (0.20- 0.30)	0.30 (0.30- 0.40)	0.50 (0.40- 0.70)
NHANES	Female	964	0.16 (0.15-0.17)	0.10 (0.10-0.20)	0.20 (0.20-0.30)	0.40 (0.40-0.50)	0.70 (0.50-1.00)
	Race
SHOW	White (Non-Hispanic)	502	0.15 (0.14- 0.16)	0.20 (0.10- 0.20)	0.20 (0.20- 0.30)	0.30 (0.30- 0.40)	0.50 (0.40- 0.60)
NHANES	White (Non-Hispanic)	563	0.15 (0.14- 0.17)	0.10 (0.10- 0.20)	0.20 (0.20- 0.30)	0.40 (0.30- 0.40)	0.50 (0.40- 0.60)
SHOW	Non-White	100	0.12 (0.10- 0.13)	0.10 (0.10- 0.20)	0.20 (0.10- 0.20)	0.30 (0.20- 0.40)	0.40 (0.20- 1.00)
NHANES	Non-White	1266	0.17 (0.16- 0.18)	0.10 (0.10- 0.20)	0.20 (0.20- 0.30)	0.50 (0.40- 0.70)	1.00 (0.70- 1.10)
