## Supplementary material for "Biomonitoring of perfluoroalkyl and polyfluoroalkyl substances (PFAS) from the Survey of the Health of Wisconsin (SHOW) 2014-2016 and comparison with the National Health and Nutrition Examination Survey (NHANES)": (see Supp. Tables 1-5)

### Sheet: Sheet1
Supplementary Table 2. Geometric means and percentiles of serum PFHxS by demographic characteristcs- comparing 18+ in SHOW 2014-2016 with U.S. NHANES 2015-2016
PFHxS		n	Geometric mean (95% CI)	50th (95% CI)	75th (95% CI)	90th (95% CI)	95th (95% CI)
	Age
SHOW	18-39	162	0.94 (0.80- 1.11)	1.10 (0.80- 1.30)	1.80 (1.60- 2.10)	2.80 (2.20- 4.40)	4.40 (2.90- 5.40)
NHANES	18-39	674	1.03 (0.94- 1.13)	1.00 (0.90- 1.10)	1.80 (1.60- 2.00)	3.10 (2.50- 3.50)	4.20 (3.50- 6.50)
SHOW	40-59	208	1.10 (0.95- 1.28)	1.20 (1.10- 1.40)	2.00 (1.80- 2.40)	3.10 (2.80- 4.00)	4.60 (3.20- 7.40)
NHANES	40-59	581	1.11 (1.01- 1.22)	1.20 (0.90- 1.20)	1.80 (1.70- 2.10)	3.10 (2.60- 3.50)	3.70 (3.30- 5.20)
SHOW	60+	233	1.52 (1.35- 1.70)	1.50 (1.30- 1.70)	2.50 (2.20- 2.90)	4.00 (3.60- 5.00)	5.40 (4.50- 6.50)
NHANES	60+	574	1.71 (1.53- 1.90)	1.70 (1.40- 1.80)	2.80 (2.40- 3.30)	4.80 (3.90- 6.30)	6.40 (4.80- 7.90)
	Sex
SHOW	Male	257	1.42 (1.23- 1.63)	1.60 (1.40- 1.70)	2.50 (2.20-3.00)	4.00 (3.20- 4.80)	5.20 (4.40- 6.40)
NHANES	Male	865	1.69 (1.57-1.81)	1.60 (1.50-1.70)	2.60 (2.30-2.70)	4.00 (3.40-4.80)	5.70 (4.50-6.90)
SHOW	Female	346	0.92- (0.83- 1.02)	1.00 (0.80- 1.10)	1.60 (1.50- 1.80)	2.70 (2.40- 3.10)	3.70 (3.10- 4.70)
NHANES	Female	964	0.89 (0.82-0.97)	0.80 (0.70-0.90)	1.50 (1.30-1.60)	2.60 (2.30-3.30)	4.10 (3.30-5.70)
	Race
SHOW	White (Non-Hispanic)	502	1.23 (1.12- 1.34)	1.30 (1.20- 1.50)	2.20 (2.00- 2.40)	3.40 (3.10- 4.00)	4.60 (4.00- 5.30)
NHANES	White (Non-Hispanic)	563	1.34 (1.23- 1.46)	1.30 (1.10- 1.30)	2.20 (2.00- 2.50)	3.60 (3.30- 4.20)	5.70 (4.20- 6.90)
SHOW	Non-White	100	0.84 (0.67- 1.05)	0.80 (0.60- 1.20)	1.60 (1.20- 1.90)	2.60(1.90- 6.40)	4.70 (2.20- 10.40)
NHANES	Non-White	1266	1.03 (0.96- 1.09)	1.10 (0.90- 1.10)	1.90 (1.70- 1.90)	3.00 (2.60- 3.10)	4.20 (3.70- 4.80)
