## Supplementary material for "Biomonitoring of perfluoroalkyl and polyfluoroalkyl substances (PFAS) from the Survey of the Health of Wisconsin (SHOW) 2014-2016 and comparison with the National Health and Nutrition Examination Survey (NHANES)": (see Supp. Tables 1-5)

### Sheet: Sheet1
Supplementary Table 3. Geometric means and percentiles of serum PFHPS by demographic characteristcs- comparing 18+ in SHOW 2014-2016 with U.S. NHANES 2015-2016
PFHPS		n	Geometric mean (95% CI)	50th (95% CI)	75th (95% CI)	90th (95% CI)	95th (95% CI)
	Age
SHOW	18-39	162	0.12 (0.12-0.13)	0.12 (0.10-0.14)	0.19 (0.16-0.21)	0.24 (0.21-0.28)	0.29 (0.26-0.33)
NHANES	18-39	641	0.18 (0.16-0.19)	0.12 (0.089-0.12)	0.22 (0.18-0.25)	0.38 (0.26-0.38)	0.88 (0.46-3.11)
SHOW	40-59	208	0.17 (0.15-0.18)	0.17 (0.15-0.21)	0.28 (0.25-0.31)	0.35 (0.33-0.38)	0.38 (0.35-0.44)
NHANES	40-59	558	0.24 (0.21-0.28)	0.20 (0.080-0.20)	0.33 (0.27-0.39)	0.59 (0.42-0.67)	0.99 (0.57-3.31)
SHOW	60+	233	0.26 (0.24-0.28)	0.28 (0.28-0.30)	0.39 (0.35-0.43)	0.51 (0.46-0.57)	0.59 (0.53-0.79)
NHANES	60+	663	0.32 (0.29-0.35)	0.31 (0.26-0.34)	0.49 (0.36-0.45)	0.68 (0.53-0.68)	0.89 (0.72-0.96)
	Sex
SHOW	Male	257	0.20 (0.19-0.22)	0.22 (0.19-0.24)	0.31 (0.30-0.34)	0.40 (0.37-0.44)	0.49 (0.44-0.55)
NHANES	Male	922	0.29 (0.26-0.32)	0.25 (0.17-0.25)	0.42 (0.37-0.45)	0.67 (0.51-0.69)	1.68 (0.74-3.49)
SHOW	Female	346	0.14 (0.13-0.15)	0.13 (0.12-0.15)	0.23 (0.20-0.26)	0.34 (0.30-0.39)	0.42 (0.38-0.47)
NHANES	Female	940	0.18 (0.17-0.20)	0.14 (0.088-0.12)	0.26 (0.18-0.23)	0.50 (0.32-0.49)	0.82 (0.58-1.14)
	Race
SHOW	White (Non-Hispanic)	502	0.18 (0.17-0.19)	0.18 (0.16-0.20)	0.29 (0.27-0.31)	0.39 (0.37-0.43)	0.47 (0.43-0.49)
NHANES	White (Non-Hispanic)	644	0.24 (0.22-0.27)	0.20 (0.18-0.23)	0.36 (0.27-0.36)	0.59 (0.45-0.59)	0.81 (0.65-2.53)
SHOW	Non-White	100	0.14 (0.12-0.16)	0.13 (0.071-0.18)	0.23 (0.19-0.29)	0.31 (0.28-0.38)	0.36 (0.31-0.68)
NHANES	Non-White	1218	0.21 (0.19-0.23)	0.15 (0.091-0.15)	0.31 (0.27-0.34)	0.62 (0.52-0.77)	1.34 (0.98-1.95)
