## Supplementary material for "Biomonitoring of perfluoroalkyl and polyfluoroalkyl substances (PFAS) from the Survey of the Health of Wisconsin (SHOW) 2014-2016 and comparison with the National Health and Nutrition Examination Survey (NHANES)": (see Supp. Tables 1-5)

### Sheet: Sheet1
Supplementary Table 4. Geometric means and percentiles of serum Me-PFOSA by demographic characteristcs- comparing 18+ in SHOW 2014-2016 with U.S. NHANES 2017-2018
N-ME-PFOSA		n	Geometric mean (95% CI)	50th (95% CI)	75th (95% CI)	90th (95% CI)	95th (95% CI)
	Whole Sample
SHOW		605	0.14 (0.13-0.15)	0.10 (0.10-0.20)	0.20 (0.20 - 0.30)	0.50 (0.40 - 0.60)	0.60 (0.60 - 0.70)
NHANES		2133	0.13 (0.12 - 0.14)	0.10 (0.10-0.20)	0.20 (0.10-0.20)	0.40 (0.30-0.40)	0.50 (0.40-0.70)
	Age
SHOW	18-39	162	0.11 (0.097-0.12)	0.10 (0.10-0.20)	0.20 (0.10-0.20)	0.30 (0.20-0.50)	0.50 (0.30-0.70)
NHANES	18-39	641	0.12 (0.11-0.13)	0.10 (0.10-0.20)	0.10 (0.10-0.20)	0.30 (0.20-0.30)	0.50 (0.30-0.50)
SHOW	40-59	208	0.13 (0.12-0.14)	0.10 (0.10-0.20)	0.20 (0.20-0.30)	0.40 (0.30-0.60)	0.60 (0.50-0.70)
NHANES	40-59	558	0.12 (0.11-0.13)	0.10 (0.10-0.20)	0.10 (0.10-0.20)	0.30 (0.20-0.30)	0.50 (0.30-0.80)
SHOW	60+	233	0.20 (0.17-0.22)	0.20 (0.20-0.30)	0.40 (0.30-0.40)	0.60 (0.50-0.80)	0.90 (0.70-1.20)
NHANES	60+	663	0.17 (0.15-0.18)	0.10 (0.10-0.20)	0.20 (0.20-0.30)	0.50 (0.30-0.50)	0.70 (0.60-0.90)
	Sex
SHOW	Male	257	0.13 (0.12-0.15)	0.10 (0.10-0.20)	0.20 (0.20-0.30)	0.40 (0.30-0.60)	0.60 (0.50-0.90)
NHANES	Male	922	0.13 (0.12-0.14)	0.10 (0.10-0.20)	0.20 (0.10, 0.20)	0.40 (0.30-0.40)	0.50 (0.40-0.70)
SHOW	Female	346	0.14 (0.13-0.16)	0.10 (0.10-0.20)	0.30 (0.20-0.30)	0.50 (0.40-0.60)	0.70 (0.60-0.80)
NHANES	Female	940	0.13 (0.12-0.14)	0.10 (0.10-0.20)	0.20 (0.10-0.20)	0.30 (0.20-0.40)	0.60 (0.40- 0.70)
	Race
SHOW	White (Non-Hispanic)	502	0.14 (0.13-0.15)	0.10 (0.10-0.20)	0.20 (0.20-0.30)	0.50 (0.40-0.60)	0.60 (0.60-0.70)
NHANES	White (Non-Hispanic)	644	0.14 (0.13-0.15)	0.10 (0.10-0.20)	0.20 (0.10-0.20)	0.40 (0.30-0.50)	0.60 (0.50-0.80)
SHOW	Non-White	100	0.14 (0.11-0.16)	0.10 (0.10-0.20)	0.20 (0.20-0.40)	0.50 (0.30-0.70)	0.70 (0.50-1.40)
NHANES	Non-White	1218	0.11 (0.10-0.11)	0.10 (0.10-0.20)	0.10 (0.10-0.20)	0.30 (0.20-0.30)	0.40 (0.40-0.60)
