## Supplementary material for "Biomonitoring of perfluoroalkyl and polyfluoroalkyl substances (PFAS) from the Survey of the Health of Wisconsin (SHOW) 2014-2016 and comparison with the National Health and Nutrition Examination Survey (NHANES)": (see Supp. Tables 1-5)

### Sheet: Sheet1
Supplementary Table 5. Geometric means and percentiles of serum PFUnDA by demographic characteristcs- comparing 18+ in SHOW 2014-2016 with U.S. NHANES 2015-2016
PFUnDA		n	Geometric mean (95% CI)	50th (95% CI)	75th (95% CI)	90th (95% CI)	95th (95% CI)
	Whole Sample
SHOW		605	0.10 (0.09 - 0.10)	0.10 (0.10-0.20)	0.10 (0.10-0.20)	0.20 (0.20-0.20)	0.30 (0.20-0.30)
NHANES		1829	0.10 (0.10-0.11)	0.10 (0.10-0.20)	0.10 (0.10-0.20)	0.20 (0.20-0.30)	0.40 (0.30-0.40)
	Age
SHOW	18-39	162	0.083 (0.079- 0.088)	0.10 (0.10- 0.20)	0.10 (0.10- 0.20)	0.20 (0.10- 0.20)	0.20 (0.20- 0.30)
NHANES	18-39	674	0.095 (0.090- 0.099)	0.10 (0.10- 0.20)	0.10 (0.10- 0.20)	0.20 (0.10- 0.20)	0.30 (0.20- 0.30)
SHOW	40-59	208	0.094 (0.089- 0.10)	0.10 (0.10- 0.20)	0.10 (0.10- 0.20)	0.20 (0.10- 0.20)	0.20 (0.20- 0.30)
NHANES	40-59	581	0.10 (0.095- 0.11)	0.10 (0.10- 0.20)	0.10 (0.10- 0.20)	0.20 (0.10- 0.20)	0.30 (0.20- 0.30)
SHOW	60+	233	0.11 (0.10- 0.12)	0.10 (0.10- 0.20)	0.20 (0.10- 0.20)	0.30 (0.20- 0.30)	0.60 (0.50- 0.80)
NHANES	60+	574	0.12 (0.11- 0.13)	0.10 (0.10- 0.20)	0.20 (0.10- 0.20)	0.30 (0.20- 0.30)	0.50 (0.30- 0.50)
	Sex
SHOW	Male	257	0.094 (0.089- 0.10)	0.10 (0.10- 0.20)	0.10 (0.10- 0.20)	0.20 (0.10- 0.20)	0.30 (0.20- 0.30)
NHANES	Male	865	0.10 (0.10- 0.11)	0.10 (0.10- 0.20)	0.10 (0.10- 0.20)	0.20 (0.20-0.30)	0.40 (0.30-0.40)
SHOW	Female	346	0.094 (0.089- 0.10)	0.10 (0.10- 0.20)	0.10 (0.10- 0.20)	0.20 (0.20-0.30)	0.30 (0.20- 0.30)
NHANES	Female	964	0.10 (0.10- 0.11)	0.10 (0.10- 0.20)	0.10 (0.10- 0.20)	0.20 (0.20-0.30)	0.40 (0.30-0.40)
	Race
SHOW	White (Non-Hispanic)	502	0.096 (0.092- 0.10)	0.10 (0.10- 0.20)	0.10 (0.10- 0.20)	0.20 (0.20-0.30)	0.30 (0.20- 0.30)
NHANES	White (Non-Hispanic)	563	0.098 (0.093- 0.10)	0.10 (0.10- 0.20)	0.10 (0.10- 0.20)	0.20 (0.20-0.30)	0.30 (0.20- 0.30)
SHOW	Non-White	100	0.085 (0.078- 0.094)	0.10 (0.10- 0.20)	0.10 (0.10- 0.20)	0.20 (0.20-0.30)	0.20 (0.20- 0.50)
NHANES	Non-White	1266	0.12 (0.11- 0.12)	0.10 (0.10- 0.20)	0.10 (0.10- 0.20)	0.30 (0.30- 0.40)	0.50 (0.40- 0.50)
